# A unified data infrastructure to support large-scale rare disease research

**DOI:** 10.1101/2023.12.20.23299950

**Authors:** Lennart F. Johansson, Steve Laurie, Dylan Spalding, Spencer Gibson, David Ruvolo, Coline Thomas, Davide Piscia, Fernanda de Andrade, Gerieke Been, Marieke Bijlsma, Han Brunner, Sandi Cimerman, Farid Yavari Dizjikan, Kornelia Ellwanger, Marcos Fernandez, Mallory Freeberg, Gert-Jan van de Geijn, Roan Kanninga, Vatsalya Maddi, Mehdi Mehtarizadeh, Pieter Neerincx, Stephan Ossowski, Ana Rath, Dieuwke Roelofs-Prins, Marloes Stok-Benjamins, K. Joeri van der Velde, Colin Veal, Gerben van der Vries, Marc Wadsley, Gregory Warren, Birte Zurek, Thomas Keane, Holm Graessner, Solve-RD consortium, Sergi Beltran, Morris A. Swertz, Anthony J. Brookes

**Author notes:** Shared last authors (Morris A. Swertz, Anthony J. Brookes). Full lists of all authors available at the end of this document: Solve-RD consortium.

## Abstract

The Solve-RD project brings together clinicians, scientists, and patient representatives from 51 institutes spanning 15 countries to collaborate on genetically diagnosing (“solving”) rare diseases (RDs). The project aims to significantly increase the diagnostic success rate by co-analysing data from thousands of RD cases, including phenotypes, pedigrees, exome/genome sequencing and multi-omics data. Here we report on the data infrastructure devised and created to support this co-analysis. This infrastructure enables users to store, find, connect, and analyse data and metadata in a collaborative manner. Pseudonymised phenotypic and raw experimental data are submitted to the RD-Connect Genome-Phenome Analysis Platform and processed through standardised pipelines. Resulting files and novel produced omics data are sent to the European Genome-phenome Archive, which adds unique file identifiers and provides long-term storage and controlled access services. MOLGENIS “RD3” and Café Variome “Discovery Nexus” connect data and metadata and offer discovery services, and secure cloud-based “Sandboxes” support multi-party data analysis. This proven infrastructure design provides a blueprint for other projects that need to analyse large amounts of heterogeneous data.
