## Supplementary table 1: manifest file for "A unified data infrastructure to support large-scale rare disease research"

### Sheet: MANIFEST_v2
	##version:MANIFEST:SRD.0.9.2
	##RD3Mapping		File:md5		File:typeFile					File:samples		Subject:sex1	Subject:identifier	Subject:phenotype		Sample:sequencingCentre		LabInfo:sequencer	LabInfo:sequencer	LabInfo:LibrarySource	Library:librarySelectionId	LabInfo:seqType	library:libraryLayout	Library:pairedNominalLength						LabInfo:seqType			LabInfo:sequencer
	file_path	file_name	unencrypted_md5_checksum	encrypted_md5_checksum	file_type	file_size	file_group_id	batch_id	project_experiment_dataset_id	sample_id	sample_links	gender	subject_id	phenotype	subject_links	sequencing_center	sequencing_date	platform_brand	platform_model	library_source	library_selection	library_strategy	library_layout	paired_nominal_length	paired_nominal_sdev	experiment_links	analysis_center	analysis_date	analysis_type	sequencing_type	reference_genome	linked_object	platform	program	imputation	analysis_links	experiment_type	tissue_type	sample_type	local_project_name	project_batch_id	GPAP_user_group	ERN	preservation_method	targeted_regions_probeset
EGA_FULL_COMPATIBLE_ROW	BATCH1/12345	12345_S1_L001_R1_001.fastq.gz	dbc1a9281ca9f30a9284794785a12dc5		fastq	7141039830	12345_S1_L001	BATCH1		12345						Center001	2021-11-16	Illumina	Illumina NovaSeq 6000	GENOMIC	RANDOM	WXS	PAIRED	250																				FFPE	Illumina Exome Panel v1.2 (CEX)
EGA_FULL_COMPATIBLE_ROW	BATCH1/12345	12345_S1_L001_R2_001.fastq.gz	8c3cad974871816ea67035fdcd2d4e17		fastq	7501640609	12345_S1_L001	BATCH1		12345						Center001	2021-11-16	Illumina	Illumina NovaSeq 6000	GENOMIC	RANDOM	WXS	PAIRED	250																				FFPE	Illumina Exome Panel v1.2 (CEX)

### Sheet: Custom_Column_Description
##version:MAPPING:SRD.0.9.2
Column Name	Description	EGA Object	Multiple values
experiment_type	The type of experiment being performed (SR-WGS, RNA-Seq, Epigenome…)	Experiment	No
tissue_type	The tissue type (blood, muscle, tumor,…)	Sample	No
sample_type	The type of sample material (DNA, RNA, …)	Sample	No
local_project_name	Local project name (BGI)	Experiment	No
project_batch_id	SolveRD sample batch ID	Experiment	No
GPAP_user_group	Organisation/group that provided the Sample (must correspond to the GPAP user group name)	Sample	No
ERN	European reference networks (ERNs) that provided the Sample	Sample	No
preservation_method	The method by which a biomaterial was preserved through the use of chemicals, cold, or other means to prevent or retard biological or physical deterioration.	Sample	No
targeted_regions_probeset	The set of probes from a full suite of in-solution-capture target enrichment exome kits for Next Generation Sequencing (NGS) applications, that was used to capture the targeted regions.	Sample	No

### Sheet: Dictionaries
Experiment.File_Type	Analysis.File_Type	Experiment.Platform	Experiment.Instrument_model	Experiment.Library_layout	Experiment.Library_source	Experiment.Library_selection	Experiment.Library_strategy	Analysis.experiment_type	Analysis.analysis_type		library_selection	Method of selection or enrichment used in the Experiment
454_native	BioNano_native	ABI_SOLID	AB SOLiD System	SINGLE	GENOMIC	5-methylcytidine antibody	AMPLICON	Whole genome sequencing	SEQUENCE_VARIATION		5-methylcytidine antibody	Selection of methylated DNA fragments using an antibody raised against 5-methylcytosine or 5-methylcytidine (m5C)
454_native_qual	Kallisto_native	ABI_SOLID	AB SOLiD System 2.0	PAIRED	GENOMIC SINGLE CELL	CAGE	ATAC-seq	Whole transcriptome sequencing	REFERENCE_ALIGNMENT		CAGE	Cap-analysis gene expression
454_native_seq	agp	ABI_SOLID	AB SOLiD System 3.0		METAGENOMIC	ChIP	Bisulfite-Seq	Exome sequencing	SEQUENCE_FLATFILE		cDNA	Complementary DNA. PolyA selection or enrichment for messenger RNA (mRNA); synonymize with PolyA
CompleteGenomics_native	bai	ABI_SOLID	AB SOLiD 3 Plus System		METATRANSCRIPTOMIC	ChIP-Seq	CLONE	Genotyping by array	SEQUENCE_ANNOTATION		cDNA_oligo_dT
Helicos_native	bam	ABI_SOLID	AB SOLiD 4 System		SYNTHETIC	DNase	CLONEEND	transcriptomics	REFERENCE_SEQUENCE		cDNA_randomPriming
Illumina_native	bcf	ABI_SOLID	AB SOLiD 4hq System		TRANSCRIPTOMIC	HMPR	CTS	Curation	SAMPLE_PHENOTYPE		ChIP	Chromatin immunoprecipitation
Illumina_native_int	bed	ABI_SOLID	AB SOLiD PI System		TRANSCRIPTOMIC SINGLE CELL	Hybrid Selection	ChIA-PET	Genotyping by sequencing	PROCESSED_READS		ChIP-Seq	Chromatin immunoPrecipitation, reveals binding sites of specific proteins, typically transcription factors (TFs) using antibodies to extract DNA fragments bound to the target protein.
Illumina_native_prb	chromosome_list	ABI_SOLID	AB 5500 Genetic Analyzer		VIRAL RNA	Inverse rRNA	ChIP-Seq	Target sequencing	GENOME_MAP		DNAse	Deoxyribonuclease (MNase) digestion. DNase I endonuclease digestion and size selection reveals regions of chromatin where the DNA is highly sensitive to DNase I.
Illumina_native_qseq	crai	ABI_SOLID	AB 5500xl Genetic Analyzer		OTHER	Inverse rRNA selection	DNase-Hypersensitivity		AMR_ANTIBIOGRAM		HMPR	Hypo-methylated partial restriction digest
Illumina_native_scarf	cram	ABI_SOLID	AB 5500xl-W Genetic Analysis System			MBD2 protein methyl-CpG binding domain	EST		PATHOGEN_ANALYSIS		Hybrid Selection	Selection by hybridization in array or solution
Illumina_native_seq	fasta	ABI_SOLID	unspecified			MDA	FAIRE-seq		TRANSCRIPTOME_ASSEMBLY		Inverse rRNA	Depletion of ribosomal RNA by oligo hybridization.
OxfordNanopore_native	fastq	BGISEQ	BGISEQ-500			MF	FINISHING		TAXONOMIC_REFERENCE_SET		Inverse rRNA selection	Depletion of ribosomal RNA by inverse oligo hybridization.
PacBio_HDF5	flatfile	CAPILLARY	AB 3730xL Genetic Analyzer			MNase	FL-cDNA				MBD2 protein methyl-CpG binding domain	Enrichment by methyl-CpG binding domain
SOLiD_native	gff	CAPILLARY	AB 3730 Genetic Analyzer			MSLL	Hi-C				MDA	Multiple displacement amplification. Multiple Displacement Amplification, a non-PCR based DNA amplification technique that amplifies a minute quantifies of DNA to levels suitable for genomic analysis.
SOLiD_native_csfasta	info	CAPILLARY	AB 3500xL Genetic Analyzer			Oligo-dT	MBD-Seq				MF	Methyl Filtrated
SOLiD_native_qual	manifest	CAPILLARY	AB 3500 Genetic Analyzer			PCR	MNase-Seq				MNase	Micrococcal Nuclease (MNase) digestion. Identifies well-positioned nucleosomes. uses Micrococcal Nuclease (MNase) is an endo-exonuclease that processively digests DNA until an obstruction, such as a nucleosome, is reached.
bam	phenotype_file	CAPILLARY	AB 3130xL Genetic Analyzer			PolyA	MRE-Seq				MSLL	Methylation Spanning Linking Library
cram	readme_file	CAPILLARY	AB 3130 Genetic Analyzer			RACE	MeDIP-Seq				Oligo-dT	Enrichment of messenger RNA (mRNA) by hybridization to Oligo-dT.
fasta	sample_list	CAPILLARY	AB 310 Genetic Analyzer			RANDOM	POOLCLONE				other	Other library enrichment, screening, or selection process (please include additional info in the “design description”)
fastq	tab	CAPILLARY	unspecified			RANDOM PCR	RAD-Seq				Padlock probes capture method	Circularized oligonucleotide probes. Targeted sequence capture protocol covering an arbitrary set of nonrepetitive genomics targets. An example is capture bisulfite sequencing using padlock probes (BSPP).
sff	tabix	COMPLETE_GENOMICS	Complete Genomics			RT-PCR	RIP-Seq				PCR	Source material was selected by designed primers
sra	unlocalised_list	COMPLETE_GENOMICS	unspecified			Reduced Representation	RNA-Seq				PolyA	PolyA selection or enrichment for messenger RNA (mRNA); should replace cDNA enumeration.
srf	vcf	HELICOS	Helicos HeliScope			Restriction Digest	SELEX				RACE	Rapid Amplification of cDNA Ends
tab	vcf_aggregate	HELICOS	unspecified			cDNA	Synthetic-Long-Read				RANDOM	Random selection by shearing or other method
	wig	ILLUMINA	HiSeq X Five			cDNA_oligo_dT	Targeted-Capture				RANDOM PCR	Source material was selected by randomly generated primers
	other	ILLUMINA	HiSeq X Five			cDNA_randomPriming	Tethered Chromatin Conformation Capture				Reduced Representation	Reproducible genomic subsets, often generated by restriction fragment size selection, containing a manageable number of loci to facilitate re-sampling
		ILLUMINA	HiSeq X Ten			padlock probes capture method	Tn-Seq				repeat fractionation	Selection for less repetitive (and more gene rich) sequence through Cot filtration (CF) or other fractionation techniques based on DNA kinetics.
		ILLUMINA	Illumina Genome Analyzer			repeat fractionation	VALIDATION				Restriction Digest	DNA fractionation using restriction enzymes
		ILLUMINA	Illumina Genome Analyzer II			size fractionation	WCS				RT-PCR	Source material was selected by reverse transcription PCR
		ILLUMINA	Illumina Genome Analyzer IIx			unspecified	WGA				size fractionation	Physical selection of size appropriate targets
		ILLUMINA	Illumina HiScanSQ			other	WGS				unspecified	Library enrichment, screening, or selection is not specified (please include additional info in the “design description”)
		ILLUMINA	Illumina HiSeq 1000				WXS
		ILLUMINA	Illumina HiSeq 1500				miRNA-Seq
		ILLUMINA	Illumina HiSeq 2000				ncRNA-Seq
		ILLUMINA	Illumina HiSeq 2500				ssRNA-seq
		ILLUMINA	Illumina HiSeq 3000				OTHER
		ILLUMINA	Illumina HiSeq 4000
		ILLUMINA	Illumina MiSeq
		ILLUMINA	Illumina MiniSeq
		ILLUMINA	Illumina NovaSeq 6000
		ILLUMINA	NextSeq 500
		ILLUMINA	NextSeq 550
		ILLUMINA	unspecified
		ION_TORRENT	Ion Torrent PGM
		ION_TORRENT	Ion Torrent Proton
		ION_TORRENT	Ion Torrent S5
		ION_TORRENT	Ion Torrent S5 XL
		ION_TORRENT	unspecified
		LS454	454 GS
		LS454	454 GS 20
		LS454	454 GS FLX
		LS454	454 GS FLX+
		LS454	454 GS FLX Titanium
		LS454	454 GS Junior
		LS454	unspecified
		OXFORD_NANOPORE	MinION
		OXFORD_NANOPORE	GridION
		OXFORD_NANOPORE	PromethION
		OXFORD_NANOPORE	unspecified
		PACBIO_SMRT	PacBio RS
		PACBIO_SMRT	PacBio RS II
		PACBIO_SMRT	Sequel
		PACBIO_SMRT	unspecified
